# Parenthood, Caregiving and Female Fertility Among General Internal Medicine Physicians in Switzerland

**DOI:** 10.1101/2025.09.10.25335526

**Authors:** Isaac Egger, Susanna Weidlinger, Jarmila Zdanowicz, Karolina Kublickiene, Christa Nater, Sven Streit, Jeanne Moor

## Abstract

**Background/Importance:** Balancing work and family life is a particular challenge for physicians, yet finding a good balance is crucial given that childcare responsibilities and institutional support strongly influence career trajectories. This study examined female fertility and gender differences in family founding, working hours and childcare responsibilities among physicians in Switzerland.

**Objective:** Characterize fertility and family-founding among women physicians, compare women’s and men’s family-founding attitudes, and examine how work patterns, caregiving responsibilities and perceived institutional support relate to reproductive outcomes.

**Design, Setting, and Participants:** Secondary analysis of an existing, anonymous, cross-sectional, web-based survey of the Swiss internal medicine workforce (fielded from December 2021 to April 2022).

**Main Outcomes and Measures:** Desire to have children, past or current intent to delay childbearing, self-reported female infertility, number of children, maternal age at first birth, perceived adequacy of external childcare, and employer respect of pregnancy-related working-hour limits. Group comparisons used Welch’s t-tests and chi-square tests, and associations with workload used linear regression models.

**Results:** This analysis included 682 physicians, 278 (41%) men and 404 (59%) women. Men’s age was 39±12 years (mean ± standard deviation [SD]), and women’s age was 36±10 years. The prevalence of self-reported infertility among female physicians was 27.7%, which exceeds Swiss general population estimates of 10-15% (p<0.001). The mean age at first birth among physician-mothers was 31.3 years, which did not differ from the Swiss average (p=0.388). Women physicians had fewer children than men physicians (p=0.006). Among physicians without children, more women (69.8%) than men (51.6%) currently postponed having children (p<0.001). Also, among parents more women (42.2%) than men (21.8%) had delayed having children (p<0.001). Overall, satisfaction with childcare was limited, with 37% of men and 30% of women rating their childcare situation as inadequate. Among women who had ever been pregnant during employment (n = 123), 57% reported that legally prescribed pregnancy-related working-hour limits were not respected.

**Conclusions and Relevance:** In this national physician sample, women reported having fewer children and more frequently postponing having children than men, and experienced a higher prevalence of self-reported infertility than the Swiss population. Perceived childcare adequacy was suboptimal for both genders, and many reported insufficient adherences to pregnancy-related working-hour protections. Improving scheduling, enforcing maternity protections, increasing access to reliable childcare, and promoting equitable caregiving norms could enhance reproductive and professional outcomes for women in medicine in Switzerland.
