## Supplemental Table 1 for "Parenthood, Caregiving and Female Fertility Among General Internal Medicine Physicians in Switzerland"

### Sheet: Tabelle1
	Supplemental Table: Having adequate childcare
	Characteristic	male	female	p-value2
		N = 2371	N = 3871
	Childcare adequacy			0.0004836
	neutral	6 (7.0%)	13 (11%)
	rather not	10 (12%)	18 (15%)
	rather yes	15 (17%)	34 (28%)
	absolutely not adequate	10 (12%)	1 (0.8%)
	not adequate	6 (7.0%)	5 (4.1%)
	very adequate	22 (26%)	13 (11%)
	adequate	17 (20%)	37 (31%)
	Missing data	151	266
	1 n (%)
	2 NA
