## Supplemental Table 2 for "Parenthood, Caregiving and Female Fertility Among General Internal Medicine Physicians in Switzerland"

### Sheet: Tabelle1
Supplemental Table 2: Employer's respect of working hour limits during pregnancy
	N = 123
Employer's respecting working hours limits during pregnancy
never respected	18 (15%)
mostly not respected	29 (24%)
rather not respected	22 (18%)
rather respected	27 (22%)
mostly respected	13 (11%)
always respected	14 (11%)
